# Method versatility in RNA extraction-free PCR detection of SARS-CoV-2 in saliva samples

**DOI:** 10.1101/2021.12.27.21268334

**Authors:** Orchid M. Allicock, Devyn Yolda-Carr, Rebecca Earnest, Mallery I. Breban, Noel Vega, Isabel M. Ott, Chaney Kalinich, Tara Alpert, Mary E. Petrone, Anne L. Wyllie

**Author notes:** Correspondence: Orchid M. Allicock, 60 College Street, New Haven, CT 06510.

## Abstract

Early in the pandemic, a simple, open-source, RNA extraction-free RT-qPCR protocol for SARS-CoV-2 detection in saliva was developed and made widely available. This simplified approach (SalivaDirect) requires only sample treatment with proteinase K prior to PCR testing. However, feedback from clinical laboratories highlighted a need for a flexible workflow that can be seamlessly integrated into their current health and safety requirements for the receiving and handling of potentially infectious samples. To address these varying needs, we explored additional pre-PCR workflows. We built upon the original SalivaDirect workflow to include an initial incubation step (95°C for 30 minutes, 95°C for 5 minutes or 65°C for 15 minutes) with or without addition of proteinase K. The limit of detection for the workflows tested did not significantly differ from that of the original SalivaDirect workflow. When tested on de-identified saliva samples from confirmed COVID-19 individuals, these workflows also produced comparable virus detection and assay sensitivities, as determined by RT-qPCR analysis. Exclusion of proteinase K did not negatively affect the sensitivity of the assay. The addition of multiple heat pretreatment options to the SalivaDirect protocol increases the accessibility of this cost-effective SARS-CoV-2 test as it gives diagnostic laboratories the flexibility to implement the workflow which best suits their safety protocols.
