## Supplemental tables for "Method versatility in RNA extraction-free PCR detection of SARS-CoV-2 in saliva samples"

### Sheet: Table S1
Table S1 Comparison of the detection sensitivites of SARS-CoV-2 spiked saliva samples at 6, 3 and 1.5 copies/uL when processed with the 6 different workflows
	65°C for 15 mins						95°C for 5 mins						95°C for 30 mins						65°C for 15 mins, PK						95°C for 5 mins, PK						95°C for 30 mins, PK
	6 copies/uL		3 copies/uL		1.5 copies/uL		6 copies/uL		3 copies/uL		1.5 copies/uL		6 copies/uL		3 copies/uL		1.5 copies/uL		6 copies/uL		3 copies/uL		1.5 copies/uL		6 copies/uL		3 copies/uL		1.5 copies/uL		6 copies/uL		3 copies/uL		1.5 copies/uL
Replicate	N1	RP	N1	RP	N1	RP	N1	RP	N1	RP	N1	RP	N1	RP	N1	RP	N1	RP	N1	RP	N1	RP	N1	RP	N1	RP	N1	RP	N1	RP	N1	RP	N1	RP	N1	RP
1	34.85	27.25	35.25	26.31	36.75	26.87	35.48	27.12	35.85	27.02	37.74	26.35	37.38	26.63	39.34	27.3	35.59	25.88	35.34	26.64	37.69	27.11	n/a	26.61	36.6966	22.3	37.86	23.31	n/a	26.59	39	26.54	n/a	27.56	37.94	24.38
2	34.99	26.69	35.62	26.13	38.8	26.52	35.38	27.16	37.98	27.5	36	26.08	35.35	26.51	37.85	27.26	35.64	25.81	35.93	26.13	n/a	27.17	38.51	27.18	35.4993	24.32	36.19	23.43	n/a	29.9	38.04	27.19	38.01	26.57	n/a	25.79
3	35.21	27.53	35.3	26.36	39.92	26.57	34.02	27.42	n/a	27.61	37.52	25.56	37.01	26.82	n/a	26.9	37.44	25.8	35.65	26.34	38.35	26.66	37.84	26.17	36.267	24.46	36.81	23.29	n/a	26.4	39	27.03	39.19	27.51	38.73	26.05
4	34.61	27.03	35.15	26.04	35.46	26.13	35.42	27.28	39.19	27.56	37.62	25.89	36.92	26.72	35.18	27.35	37.76	25.84	35.93	26.71	39.18	27.02	39.37	26.76	36.2711	22.91	37.47	23.47	37.22	26.32	36.44	26.63	37.96	26.82	n/a	26.73
5	35.32	27.1	35.37	27.45	35.85	26.95	34.34	27.96	37.85	27.52	36.16	26	36.46	26.86	39.01	27.4	35.53	25.9	36.03	26.48	37.62	27.16	n/a	26.51	35.9438	22.81	37.85	23.27	39.01	26.37	37.28	27.13	38.93	26.62	n/a	26.19
6	35.5	27.27	36.23	27.47	36.73	26.33	35.25	27.99	36.2	27.42	36.63	26.49	37.13	26.64	37.44	27.7	37.54	25.82	35.85	26.52	37.28	26.58	37.1	26.19	36.154	22.94	35.66	23.46	n/a	26.22	38.04	27.16	38.06	27.14	38	26.35
7	36.2	27.12	35.58	27.02	n/a	27.06	34.62	28.18	36.18	27.56	38.1	26.52	37.31	26.68	n/a	27.42	35.93	26.27	35.23	26.64	37.61	27.41	37.49	26.67	35.21	23.91	36.48	23.53	39.12	26.19	39.28	27.36	39.24	27.05	39.44	26.69
8	35.83	27.19	36.85	26.69	39.01	26.95	34.49	27.76	35.79	27.16	36.81	26.15	36.14	26.52	37.6	27.43	35.91	26.42	36.12	26.69	39.31	26.96	n/a	26.41	35.7924	23.77	37.22	23.36	39.12	26.4	37.91	27.27	38.99	26.75	n/a	26.42
9	35.54	27.44	35.16	26.81	n/a	26.86	35.38	27.59	37.55	26.94	36.65	25.84	36.58	26.46	39.68	26.94	n/a	26.33	35.96	27.15	39.39	27.03	39.43	26.23	34.8409	23.47	35.22	23.37	n/a	26.43	37.97	26.5	n/a	27.16	n/a	26.75
10	36.77	28.34	38.62	26.85	n/a	27.04	36.18	27.47	36.8	27.25	37.53	25.32	38.03	26.2	37.81	27.48	n/a	26.22	35.81	26.54	38.21	27.24	38.27	26.24	35.2054	24.36	36.86	23.83	37.86	26.25	37.18	26.55	n/a	26.59	37.21	26.24
11	36	27.63	36.37	26.56	35.36	26.82	34.93	27.29	36.15	27.27	36.7	26.1	36.54	26.14	37.13	27.28	37.68	26.46	35.72	27.03	37.07	26.69	n/a	25.78	34.7956	23.62	37.02	23.4	38.81	26.25	37.93	26.52	39.28	27.06	n/a	26.42
12	34.66	28.57	37.6	26.49	36.99	27.38	34.87	27.4	35.39	27.43	n/a	25.82	35.97	26.19	36.05	27.36	36.68	26.39	36.73	27.31	39.44	26.84	39.1	26.07	35.6328	24.47	38.39	23.74	37.83	26.64	37.93	27.03	38.85	27.02	38.94	25.93
13	34.27	28.18	36.11	27.44	35.24	27.08	35.1	28.49	36.1	27.38	36.78	27.06	37.07	27.07	37.88	27.76	n/a	26.13	35.17	26.61	n/a	27.5	36.76	25.82	35.6673	24.36	n/a	23.66	n/a	n/a	38.29	27.04	n/a	27.14	n/a	26.33
14	34.78	28.17	37.25	27.07	38.13	27.25	34.19	28.05	37.96	27.65	36.75	26.84	36.19	27.07	35.86	27.46	36.5	26.27	35.71	26.93	n/a	27.52	38.14	26.35	35.453	25.04	38.76	24.02	37.86	25.28	36.48	27.17	38.98	27.09	36.61	25.52
15	36.02	28.1	36.08	27.06	35.34	26.99	33.85	27.94	35.72	27.32	35.32	26.8	38.44	27.72	37.93	27.56	36.55	26.38	34.74	26.54	37.11	27.22	37.39	26.12	35.8194	24.54	37.72	23.75	35.85	23.43	35.79	27.07	36.81	26.45	n/a	26.62
16	35.31	28.21	36.28	27.56	37.86	26.61	35.63	27.64	35.74	27.64	35.71	26.8	38.11	26.85	37.12	27.52	35.43	26.24	35.78	26.68	36.25	26.58	n/a	26.31	36.3912	24.45	35.45	23.62	n/a	25.07	37.84	26.27	39.07	26.82	38.87	25.98
17	34.99	28.9	37.72	26.48	39.12	27.48	34.56	27.5	35.58	27.62	36.13	26.92	35.77	26.63	n/a	27.44	n/a	26.45	37.15	26.51	37.11	27.38	39.21	26.63	34.5253	24.57	36.11	23.99	37.03	24.56	37.32	26.58	n/a	29.99	n/a	27.03
18	36.39	28.67	35.54	27.21	36.8	27.24	35.28	27.91	38.15	27.51	35.6	26.62	36.11	26.69	n/a	32.23	35.54	26.19	36.27	26.91	37.55	27.63	38.28	26.09	34.6912	24.66	38.04	24.04	n/a	n/a	36.3	27.03	n/a	n/a	37.3	26.66
19	35.75	28.13	35.23	27.15	37.65	27.22	34.87	28.09	36.11	27.41	n/a	26.61	36.35	26.61	n/a	27.41	n/a	26.32	36.84	26.9	37.4	27.2	37.28	26.69	36.8178	24.61	37.11	24.07	n/a	23.85	39.1	26.57	n/a	n/a	n/a	26.75
20	34.84	28.51	34.73	26.99	35.7	27.15	35.45	28.3	36.34	26.91	37.06	26.42	36.14	26.92	36.46	27.36	n/a	26.54	36.86	27.12	38.29	27.31	37.72	26.97	35.5404	25.16	39.09	23.98	n/a	25.43	38.84	26.87	n/a	n/a	n/a	27.04

### Sheet: Table S2old
			65°C for 15 mins		95°C for 5 mins		95°C for 30 mins
			With PK	Without PK	With PK	Without PK	With PK	Without PK
		6 copies/µL	20/20	20/20	x/20	20/20	20/20	20/20
		3 copies/µL	17/20	20/20	x/20	19/20	16/20	15/20
		1.5 copies/µL	15/20	18/20	x/20	15/20	19/20	14/20
	N1 descriptive statistics
	a	b	c	a+	b+	c+
Number of values	20	20	20	20	20	20
Number of missing values	0	0	0	0	0	0					b
											a
Minimum	34.27	33.85	35.35	34.74	35.37	35.79					a+
25% Percentile	34.84	34.51	36.14	35.67	36.23	37.21					c
Median	35.32	35.02	36.56	35.89	38.46	37.93					c+
75% Percentile	35.96	35.41	37.27	36.23	45	38.7					b+
Maximum	36.77	36.18	38.44	37.15	45	39.28
Mean	35.39	34.96	36.75	35.94	40.15	37.8
Std. Deviation	0.6654	0.5993	0.8179	0.6082	4.187	1.001
Std. Error of Mean	0.1488	0.134	0.1829	0.136	0.9362	0.2238
Lower 95% CI	35.08	34.68	36.37	35.66	38.19	37.33
Upper 95% CI	35.7	35.24	37.13	36.23	42.11	38.27
	RP descriptive statistics
	a	b	c	a+	b+	c+
Number of values	20	20	20	20	20	20
Number of missing values	0	0	0	0	0	0
Minimum	34.27	33.85	35.35	34.74	35.37	35.79
25% Percentile	34.84	34.51	36.14	35.67	36.23	37.21
Median	35.32	35.02	36.56	35.89	38.46	37.93
75% Percentile	35.96	35.41	37.27	36.23	45	38.7
Maximum	36.77	36.18	38.44	37.15	45	39.28
Mean	35.39	34.96	36.75	35.94	40.15	37.8
Std. Deviation	0.6654	0.5993	0.8179	0.6082	4.187	1.001
Std. Error of Mean	0.1488	0.134	0.1829	0.136	0.9362	0.2238
Lower 95% CI	35.08	34.68	36.37	35.66	38.19	37.33
Upper 95% CI	35.7	35.24	37.13	36.23	42.11	38.27

### Sheet: Table S2
Table S2 Comparison of the detection sensitivites of SARS-CoV-2 positive clinical samples when processed with the 7 different workflows
	65°C, 15 mins		65°C,15 mins,PK		95°C, 5 mins		95°C, 5 mins, PK		95°C, 30 mins		95°C, 30 mins, PK		SalivaDirect
Samples	N1	RP	N1	RP	N1	RP	N1	RP	N1	RP	N1	RP	N1	RP
1	ND	24.29	41.35	22.25	ND	22.68	40.41	23.37	38.96	23.13	ND	22.94	38.71	23.14
2	25.08	28.94	22.9	25.74	23.12	26.ND	24.94	26.54	25.36	27.26	25.39	25.88	23.61	25.46
3	25.55	25.23	25.47	23.66	25.03	23.8	24.89	23.44	25.77	23.3	26.56	23.19	23.99	22.85
4	34.38	27.64	33.1	25.19	31.58	25.07	33.14	25.63	34	25.02	34.05	25.34	31.96	24.68
5	38.77	29.24	34.4	28.36	36.03	29.01	36.78	28.09	36.58	26.92	37.66	26.98	34.9	26.18
6	34.3	29.42	31.77	28.06	34.07	29.77	34.18	29.46	33.03	27.19	35.14	29.6	33.34	28.17
7	23.6	25.48	22.63	24.48	22.6	24.53	23.4	25.06	23.78	25.13	23.26	23.19	22.47	24.29
8	28.1	28.48	28.47	28.7	30.25	29.32	27.7	23.8	28.55	26.44	31.16	26.86	28.42	26.71
9	35.82	24.3	31.79	22.33	31.24	22.24	31.59	22.2	32.94	22.21	32.41	22.57	32.39	22.22
10	25.24	22.72	23.99	23.27	24.46	23.64	24.31	20.74	24.12	20.6	24.53	21.42	23.8	19.83
11	22.35	28.66	23.38	30.1	23.76	30.57	22.35	27.16	22.62	28.07	23.48	28.13	22.16	28.61
12	20.78	24.74	21.31	25.11	21.83	25.08	21.86	22.59	25.05	25.86	22.95	23.6	28.23	22.04
13	28.84	23.58	30.21	24.31	34.56	29.15	30.84	22.71	29.42	21.71	32.43	24.9	29.43	21.79
14	ND	26.17	33.92	24.31	35.05	27.12	35.62	22.48	35.61	21.82	34.83	23.51	35.14	21.81
15	ND	25.76	ND	25.43	ND	25.32	ND	24.09	ND	23.73	ND	23.72	37.02	23.46
16	32.53	27.3	30.59	24.57	31.68	25.62	30.64	26.13	32.32	26.84	33.74	28.55	32.34	27
17	30.42	24.26	29.15	23.69	30.32	24.34	29.13	23.06	29.12	23.23	30.23	25.52	29.09	22.8
18	35.75	26.68	34.22	25.29	35.43	24.46	36.18	25.37	33.35	24.9	37.96	27.2	35.29	24.62
19	30.52	28.19	30.95	28.16	30.85	27.94	31.2	29.03	31.18	30.41	31.44	28.53	31.05	28.6
20	36.71	26.86	35.11	25.04	36.1	25.43	34.19	27.31	35.66	24.68	36.16	26.83	34.25	24.42

### Sheet: Table S4
Table S4
Pool	Individual	Workflow A				Workflow B				Means
	N1	N1 Rep1	RP Rep1	Rep2	Rep2	N1 Rep1	RP Rep1	N1 rep2	Rep2	Workflow A	Workflow B
1	24.75	23.78	24.51	24.93	24.87	24.75	24.72	25.09	24.61	24.355	24.92
2	26.51	27.3	26.08	27.12	26.06	26.51	26.66	27.05	27	27.21	26.78
3	26.93	28.13	25.48	28.18	26.07	26.93	26.01	28.05	25.52	28.155	27.49
4	26.7	28.08	25.9	27.96	25.73	26.7	26.45	27.56	26.09	28.02	27.13
5	27.05	27	27.73	27.3	27.59	27.05	28.01	26.93	27.23	27.15	26.99
6	29.17	29.34	23.71	30.04	24.03	29.17	23.18	29.1	22.38	29.69	29.135
7	29.85	30.13	26.82	29.47	25.91	29.85	27.4	30.12	27.35	29.8	29.985
8	30.33	-	-	-	-	30.33	27.66	30.5	27.18	0	30.415
9	31.97	32.47	25.74	32.28	25.86	31.97	27.22	31.73	26.64	32.375	31.85
10	33.28	34.29	26.49	35.38	26.42	33.28	26.62	33.03	26.25	34.835	33.155
11	36.86	35	23.47	33.8	23.08	36.86	25.3	37.71	25.17	34.4	37.285
12	36.36	37.42	26.61	37.68	27.12	36.36	28.71	35.43	28.18	37.55	35.895
13	34.78	-	-	-	-	34.78	25.08	34.68	25.14	0	34.73
14	34.73	-	-	-	-	34.73	24.04	36.79	24.06	0	35.76
15	35.26	33.98	25.85	35.36	25.98	35.26	25.65	35.08	26.02	34.67	35.17
16	36.33	37.49	25.32	36.11	23.95	36.33	24.47	36.34	24.77	36.8	36.335
17	38.42	39.27	25.02	37.34	24.45	38.42	25.57	37.44	26.34	38.305	37.93
18	37.36	38.75	23.16	36.7	24.78	37.36	23.83	35.37	23.77	37.725	36.365
19	36.07	36.43	25.42	37.85	25.55	36.07	25.09	35.89	25.28	37.14	35.98
20	38.72	37.58	24.81	38.16	25.35	38.72	25.64	45	25.72	37.87	41.86
21	34.97	45	26.17	38.8	25.83	34.97	25.63	34.89	26.05	41.9	34.93
22	37.13	45	25.45	37.56	25.11	37.13	24.82	37.31	27.66	41.28	37.22
23	37.94	35.76	25.66	38.01	26.29	37.94	26.05	37.34	26.16	36.885	37.64
24	38.33	39.27	25.02	45	26.12	38.33	25.1	37.29	24.83	42.135	37.81
25	39.84	45	24.82	45	26.09	39.84	26.41	38.41	26.25	45	39.125

### Sheet: Sheet7
		Pooling
		Workflow A vs SD				Workflow B vs SD				Workflow C vs SD
		SD Pos	SD neg			SD Pos	SD neg			SD Pos	SD neg
	Pos by A	19	0		Pos by B	24	0		Pos by C	19	0
	Neg by A	3	0		Neg by B	1	0		Neg by C	1	0
		22	0			25	0			20	0
	est sensitivity percentage (PPA)	0.863636			est sensitivity percentage	0.96		est sensitivity percentage		95
	est specificity percentange	#DIV/0!			est specificity percentange	#DIV/0!		est specificity percentange		#DIV/0!
	Overall agreement	90
		Workflow A+ vs SD				Workflow B+ vs SD				Workflow C+ vs SD
		SD Pos	SD neg			SD Pos	SD neg			SD Pos	SD neg
	Pos by A+	19	0		Pos by B+	20	0		Pos by C+	19	0
	Neg by A+	1	0		Neg by B+	0	0		Neg by C+	1	0
		20	0			20	0			20	0
	est sensitivity percentage	95			est sensitivity percentage	100			est sensitivity percentage	95
	est specificity percentange	#DIV/0!			est specificity percentange	#DIV/0!			est specificity percentange	#DIV/0!
		Number positive	Sample size	Proportion/Prevalence	Lower 95 % CL	Upper 95 % CL
	Clopper-Pearson exact	19	20	0.95	0.7513	0.9987
		18	20	0.9	0.683	0.9877
